# NMR metabolomic profiles in white British and British Indian vegetarians and non-vegetarians in the UK Biobank

**DOI:** 10.1101/2025.10.03.25337243

**Authors:** Qiaoye J. Wang, Julie A. Schmidt, Timothy J. Key, Fiona Bragg, Diego Aguilar-Ramirez, Vivian Viallon, Ruth C. Travis, Tammy Y.N. Tong

## Abstract

**Background:** The human metabolome is influenced by diet, and studying circulating metabolites may help clarify underlying mechanisms linking diet groups and disease outcomes, but few large studies have been conducted. This study investigated differences in plasma metabolites across diet groups in the UK Biobank.

**Methods:** The UK Biobank recruited 500,000 adults (aged 40-69) across the UK in 2006-2010. At recruitment, participants reported ethnicity and diet, from which we defined six diet groups in white British participants (regular meat eaters, low meat eaters, poultry eaters, fish eaters, vegetarians, vegans) and two in British Indian participants (meat eaters, vegetarians). Metabolomics profiling (249 plasma metabolites) was performed using nuclear magnetic resonance (NMR) in a random subset of ∼275,000 participants. We used multivariable-adjusted linear regression to estimate differences in adjusted geometric means of metabolite levels by diet group.

**Results:** Significant differences between diet groups were observed in 241 (97%) metabolites in white British participants after multiple testing correction. Compared with regular meat eaters, vegetarians and vegans had lower concentrations of n-3, DHA, and their ratios to total fatty acids. However, they had higher n-6, linoleic acid, and their ratios to n-3 and total fatty acids. Additionally, non-meat eaters had higher glycine but lower branched-chain amino acid concentrations. Large differences were also seen in many lipoprotein subclasses. Similar patterns were observed in British Indian participants.

**Conclusions:** Marked differences in metabolite profiles across diet groups signify variations in fatty acid, amino acid, and lipid intake and metabolism, which may help explain associations with long-term health outcomes.

**Highlights:**

- People on different diets showed substantial differences in metabolomic profiles.
- Largest differences were seen in several fatty acids and their ratios.
- Similar patterns were found in white British and British Indian populations.
