## Supplementary Table 1 for "NMR metabolomic profiles in white British and British Indian vegetarians and non-vegetarians in the UK Biobank"

### Sheet: Abbreviations
Abbreviations
BCAA	Branched-chain amino acids
CE	Cholesteryl Esters
Chol	Cholesterol
Chylo	Chylomicrons
Conc	Concentration
DHA	Docosahexaenoic acid
FA	Fatty acids
HDL	High-density lipoprotein
IDL	Intermediate-density lipoprotein
LA	Linoleic acid
LDL	Low-density lipoprotein
MUFA	Monounsaturated fatty acids
N-3 FA	Omega-3 fatty acids
N-6 FA	Omega-6 fatty acids
PUFA	Polyunsaturated fatty acids
PL	Phospholipids
SFA	Saturated fatty acids
TG	Triglycerides
TotL	Total Lipids
VLDL	Very-low-density lipoprotein
Abbrevaitions for Lipoprotein sizes
XS	Very Small
S	Small
M	Medium
L	Large
XL	Very Large
XXL	Extremely Large

### Sheet: white British_low meat eaters
	Low meat eaters vs. Regular meat eaters
Metabolite Group	Number	Metabolite (% diff)
Amino acids
Lower	5	Isoleucine (-2.2), Leucine (-1.9), Total Conc of BCAA (Leucine + Isoleucine + Valine) (-1.5), Valine (-1.1), Phenylalanine (-0.6)
Higher	2	Glutamine (0.7), Glycine (2.3)
Cholesterol, free cholesterol & cholesterol esters
Lower	7	Free Chol in VLDL (-1.6), VLDL Chol (-1.2), CE in VLDL (-1), Remnant Chol (Non-HDL, Non-LDL-Chol) (-0.7), Total Chol Minus HDL-C (-0.5), CE in LDL (-0.4), Total Free Chol (-0.3)
Higher	0
Fatty acids and ratios
Lower	8	N-6 FA to N-3 FA ratio (-4.2), MUFA (-2.1), Saturated FA (-1.6), Total FA (-1.1), MUFA to Total FA (-1), Saturated FA to Total FA (-0.5), LA (-0.5), N-6 FA (-0.6)
Higher	9	N-6 FA to Total FA (0.5), Degree of Unsaturation (0.7), LA to Total FA (0.6), PUFA to Total FA (1), PUFA to MUFA ratio (2), N-3 FA (3.7), DHA (4.5), N-3 FA to Total FA (4.9), DHA to Total FA (5.7)
Glycolysis, ketone bodies, fluid balance, inflammation
Lower	4	Acetoacetate (-2.1), Creatinine (-0.9), Glycoprotein Acetyls (-0.8), Lactate (-0.5)
Higher	2	Albumin (0.3), Acetate (1)
Lipids, phospholipids, triglycerides & apolipoproteins
Lower	16	TG in VLDL (-3.3), Total TG (-2.7), TotL in VLDL (-2.3), TG in HDL (-2.2), TG to Phosphoglycerides ratio (-2.1), PL in VLDL (-1.9), TG in LDL (-1), TotL in Lipoprotein (-0.7), Phosphoglycerides (-0.6), Total Cholines (-0.5), Phosphatidylcholines (-0.5), Total PL in Lipoprotein (-0.5), Apolipoprotein A1 (-0.3), PL in HDL (-0.3), Apolipoprotein B (-0.3), TotL in LDL (-0.3)
Higher	0
Lipoprotein particle properties
Lower	4	Conc of VLDL (-1.1), Conc of HDL (-0.4), Total Conc of Lipoprotein (-0.4), Average Diameter for VLDL (-0.2)
Higher	2	Average Diameter for LDL (0), Average Diameter for HDL (0.1)
Lipoprotein subclasses
Lower	65	TG in Chylo and XXL-VLDL (-12), PL in Chylo and XXL-VLDL (-11.3), Conc of Chylo and XXL-VLDL (-9.3), TotL in Chylo and XXL-VLDL (-8.5), CE in Chylo and XXL-VLDL (-7), Free Chol in Chylo and XXL-VLDL (-6.8), Chol in Chylo and XXL-VLDL (-6.8), TG in XL-VLDL (-5.8), PL in XL-VLDL (-5.8), PL in L-VLDL (-5), Conc of XL-VLDL (-5), TotL in XL-VLDL (-5), Free Chol in XL-VLDL (-4.2), TG in L-VLDL (-3.6), …
Higher	12	PL in L-HDL (1), TotL in L-HDL (1.4), Free Chol in XL-HDL (1.4), Conc of XL-HDL (1.6), Conc of L-HDL (1.7), Free Chol in L-HDL (1.8), Chol in XL-HDL (2.1), TotL in XL-HDL (2.1), Chol in L-HDL (2.2), CE in L-HDL (2.4), CE in XL-HDL (2.5), PL in XL-HDL (3)
Relative lipoprotein lipid concentrations
Lower	24	TG to TotL in XL-HDL (-3.2), TG to TotL in L-HDL (-2.9), TG to TotL in Chylo and XXL-VLDL (-2.3), TG to TotL in M-HDL (-2.1), PL to TotL in Chylo and XXL-VLDL (-1.8), PL to TotL in L-VLDL (-1.6), TG to TotL in S-HDL (-1.5), TG to TotL in S-LDL (-1.4), TG to TotL in XL-VLDL (-1), TG to TotL in M-VLDL (-0.9), Free Chol to TotL in XL-HDL (-0.7), PL to TotL in XL-VLDL (-0.7), TG to TotL in XS-VLDL (-…
Higher	37	PL to TotL in M-LDL (0.1), PL to TotL in IDL (0.1), Free Chol to TotL in XS-VLDL (0.1), Free Chol to TotL in L-LDL (0.2), Free Chol to TotL in M-HDL (0.2), Chol to TotL in XS-VLDL (0.2), CE to TotL in XL-HDL (0.3), CE to TotL in S-HDL (0.3), Chol to TotL in S-HDL (0.3), Chol to TotL in M-HDL (0.3), Free Chol to TotL in S-HDL (0.3), PL to TotL in M-VLDL (0.3), Free Chol to TotL in IDL (0.3), CE to…

### Sheet: white British_poultry eaters
	Poultry eaters vs. Regular meat eaters
Metabolite Group	Number	Metabolite (% diff)
Amino acids
Lower	4	Leucine (-6), Isoleucine (-5.5), Total Conc of BCAA (Leucine + Isoleucine + Valine) (-4.4), Valine (-3.4)
Higher	2	Glutamine (1.4), Glycine (7.6)
Cholesterol, free cholesterol & cholesterol esters
Lower	9	Free Chol in VLDL (-5.3), VLDL Chol (-4.5), CE in VLDL (-4), Remnant Chol (Non-HDL, Non-LDL-Chol) (-2.8), Total Chol Minus HDL-C (-2.2), CE in LDL (-1.8), Total Free Chol (-1.6), Total Chol (-1.3), Total Esterified Chol (-1.2)
Higher	0
Fatty acids and ratios
Lower	7	N-6 FA to N-3 FA ratio (-9.7), MUFA (-4.8), Saturated FA (-4.3), Total FA (-2.6), MUFA to Total FA (-2.3), Saturated FA to Total FA (-1.8), N-6 FA (-1.2)
Higher	9	N-6 FA to Total FA (1.4), Degree of Unsaturation (1.9), LA to Total FA (2), PUFA to Total FA (2.7), PUFA to MUFA ratio (5.1), N-3 FA (9.5), DHA (10.7), N-3 FA to Total FA (12.4), DHA to Total FA (13.6)
Glycolysis, ketone bodies, fluid balance, inflammation
Lower	4	Pyruvate (-3.3), Creatinine (-2.9), Glycoprotein Acetyls (-1.5), Lactate (-1.8)
Higher	0
Lipids, phospholipids, triglycerides & apolipoproteins
Lower	15	TG in VLDL (-9), Total TG (-7.2), TotL in VLDL (-6.6), PL in LDL (-1.5), TG in HDL (-6.9), TG to Phosphoglycerides ratio (-5.8), PL in VLDL (-5.8), TG in LDL (-2.3), TotL in Lipoprotein (-2.2), Phosphoglycerides (-1.6), Total Cholines (-1.3), Phosphatidylcholines (-1.4), Total PL in Lipoprotein (-1.6), Apolipoprotein B (-1.6), TotL in LDL (-1.6)
Higher	0
Lipoprotein particle properties
Lower	4	Conc of VLDL (-3.9), Conc of HDL (-1.3), Total Conc of Lipoprotein (-1.3), Average Diameter for VLDL (-0.5)
Higher	2	Average Diameter for LDL (0), Average Diameter for HDL (0.2)
Lipoprotein subclasses
Lower	69	TG in Chylo and XXL-VLDL (-25.6), PL in Chylo and XXL-VLDL (-28.6), Conc of Chylo and XXL-VLDL (-23), TotL in Chylo and XXL-VLDL (-19.8), CE in Chylo and XXL-VLDL (-18.5), Free Chol in Chylo and XXL-VLDL (-16.7), Chol in Chylo and XXL-VLDL (-17.4), TG in XL-VLDL (-15.7), PL in XL-VLDL (-16.8), PL in L-VLDL (-16.7), Conc of XL-VLDL (-14.4), TotL in XL-VLDL (-13.8), Free Chol in XL-VLDL (-12.2), TG…
Higher	12	PL in L-HDL (3.4), TotL in L-HDL (4.1), Free Chol in XL-HDL (4.1), Conc of XL-HDL (4.6), Conc of L-HDL (4.6), Free Chol in L-HDL (5.5), Chol in XL-HDL (5.9), TotL in XL-HDL (6.3), Chol in L-HDL (6), CE in L-HDL (6.1), CE in XL-HDL (6.9), PL in XL-HDL (8.6)
Relative lipoprotein lipid concentrations
Lower	19	TG to TotL in XL-HDL (-8.7), TG to TotL in L-HDL (-9), TG to TotL in M-HDL (-7.2), PL to TotL in Chylo and XXL-VLDL (-8.3), PL to TotL in L-VLDL (-7.2), TG to TotL in S-HDL (-4.7), TG to TotL in S-LDL (-2.7), TG to TotL in XL-VLDL (-2.6), TG to TotL in M-VLDL (-2.2), Free Chol to TotL in XL-HDL (-2), PL to TotL in XL-VLDL (-3.5), TG to TotL in S-VLDL (-1.2), CE to TotL in S-LDL (-1), PL to TotL i…
Higher	26	PL to TotL in M-LDL (0.5), PL to TotL in IDL (0.4), Free Chol to TotL in M-HDL (0.5), CE to TotL in S-HDL (0.7), Chol to TotL in S-HDL (0.8), Chol to TotL in M-HDL (0.8), Free Chol to TotL in S-HDL (0.9), Free Chol to TotL in IDL (0.6), CE to TotL in M-HDL (0.9), PL to TotL in S-LDL (1.3), PL to TotL in S-VLDL (0.9), Free Chol to TotL in L-HDL (1.4), Free Chol to TotL in M-LDL (1.5), Free Chol to…

### Sheet: white British_fish eaters
	Fish eaters vs. Regular meat eaters
Metabolite Group	Number	Metabolite (% diff)
Amino acids
Lower	4	Leucine (-6.3), Isoleucine (-5), Total Conc of BCAA (Leucine + Isoleucine + Valine) (-4.6), Valine (-3.7)
Higher	3	Alanine (2.2), Glutamine (3.1), Glycine (15.8)
Cholesterol, free cholesterol & cholesterol esters
Lower	9	Free Chol in VLDL (-3.7), VLDL Chol (-3.3), CE in VLDL (-3), Remnant Chol (Non-HDL, Non-LDL-Chol) (-2.5), Total Chol Minus HDL-C (-1.7), Clinical LDL Chol (-1.4), Total Free Chol (-1.3), Total Chol (-1.1), Total Esterified Chol (-1)
Higher	0
Fatty acids and ratios
Lower	6	N-6 FA to N-3 FA ratio (-5.9), Saturated FA (-4.2), MUFA (-3), Saturated FA to Total FA (-2.3), Total FA (-1.9), MUFA to Total FA (-1.1)
Higher	10	Degree of Unsaturation (1.2), LA (1.7), N-6 FA to Total FA (1.7), PUFA to Total FA (2.5), LA to Total FA (3.7), PUFA to MUFA ratio (3.7), N-3 FA (6), N-3 FA to Total FA (8.1), DHA (8.9), DHA to Total FA (11)
Glycolysis, ketone bodies, fluid balance, inflammation
Lower	3	Creatinine (-4.6), Lactate (-1.4), Glycoprotein Acetyls (-1.3)
Higher	2	Citrate (2.3), Acetate (3.7)
Lipids, phospholipids, triglycerides & apolipoproteins
Lower	18	TG in HDL (-5.8), TG in VLDL (-5.7), Total TG (-4.7), TotL in VLDL (-4.5), PL in VLDL (-4), TG to Phosphoglycerides ratio (-3.2), TotL in Lipoprotein (-1.7), Phosphoglycerides (-1.6), Total PL in Lipoprotein (-1.6), PL in HDL (-1.4), Sphingomyelins (-1.2), Total Cholines (-1.2), Phosphatidylcholines (-1.2), Apolipoprotein A1 (-1.2), PL in LDL (-1.1), TotL in LDL (-1.1), Apolipoprotein B (-1), Tot…
Higher	0
Lipoprotein particle properties
Lower	4	Conc of VLDL (-2.7), Conc of HDL (-1.4), Total Conc of Lipoprotein (-1.4), Average Diameter for VLDL (-0.3)
Higher	2	Average Diameter for LDL (0), Average Diameter for HDL (0.2)
Lipoprotein subclasses
Lower	69	PL in Chylo and XXL-VLDL (-20), Conc of Chylo and XXL-VLDL (-16.2), PL in XL-VLDL (-14.8), PL in L-VLDL (-14.8), TG in Chylo and XXL-VLDL (-13.5), CE in Chylo and XXL-VLDL (-12.6), TotL in Chylo and XXL-VLDL (-12.5), Chol in Chylo and XXL-VLDL (-11.9), TG in XL-VLDL (-11.7), Free Chol in Chylo and XXL-VLDL (-11.6), Conc of XL-VLDL (-11.4), TotL in XL-VLDL (-10.4), Free Chol in XL-VLDL (-9.6), Cho…
Higher	11	TotL in L-HDL (2.3), Free Chol in L-HDL (2.8), Free Chol in XL-HDL (3), Conc of L-HDL (3.1), Chol in L-HDL (3.9), Conc of XL-HDL (4), CE in L-HDL (4.2), Chol in XL-HDL (4.8), TotL in XL-HDL (4.8), CE in XL-HDL (5.2), PL in XL-HDL (5.4)
Relative lipoprotein lipid concentrations
Lower	21	PL to TotL in L-VLDL (-8.1), PL to TotL in Chylo and XXL-VLDL (-8), TG to TotL in L-HDL (-6.7), TG to TotL in M-HDL (-5.9), TG to TotL in XL-HDL (-5.5), PL to TotL in XL-VLDL (-3.7), TG to TotL in S-HDL (-3), Free Chol to TotL in XL-HDL (-1.8), TG to TotL in XL-VLDL (-1.4), TG to TotL in M-VLDL (-1.2), PL to TotL in L-HDL (-1.1), CE to TotL in S-LDL (-0.8), CE to TotL in M-LDL (-0.8), Free Chol t…
Higher	24	PL to TotL in XS-VLDL (0.3), CE to TotL in L-LDL (0.3), Free Chol to TotL in M-HDL (0.4), Free Chol to TotL in IDL (0.4), PL to TotL in S-VLDL (0.4), PL to TotL in M-LDL (0.5), PL to TotL in IDL (0.5), Free Chol to TotL in M-VLDL (0.7), CE to TotL in S-HDL (0.8), Chol to TotL in S-HDL (0.8), Chol to TotL in M-HDL (0.8), CE to TotL in M-HDL (0.8), Free Chol to TotL in XL-VLDL (0.9), Free Chol to T…

### Sheet: white British_vegetarians
	Vegetarians vs. Regular meat eaters
Metabolite Group	Number	Metabolite (% diff)
Amino acids
	4	Isoleucine (-6.2), Leucine (-5.7), Total Conc of BCAA (Leucine + Isoleucine + Valine) (-5.5), Valine (-5.2)
Higher	3	Glutamine (2.8), Alanine (4.6), Glycine (20.3)
Cholesterol, free cholesterol & cholesterol esters
Lower	14	Remnant Chol (Non-HDL, Non-LDL-Chol) (-3.9), Clinical LDL Chol (-3.7), Free Chol in HDL (-3.6), Free Chol in LDL (-3.6), Total Chol Minus HDL-C (-3.3), Total Free Chol (-3.1), Total Chol (-3.1), Total Esterified Chol (-3.1), CE in VLDL (-2.8), LDL Chol (-2.7), CE in LDL (-2.4), HDL Chol (-2.3), CE in HDL (-2), VLDL Chol (-1.9)
Higher	0
Fatty acids and ratios
Lower	9	N-3 FA (-32.9), N-3 FA to Total FA (-32.5), DHA (-26.5), DHA to Total FA (-26), PUFA to MUFA ratio (-3.7), Degree of Unsaturation (-2.9), Saturated FA (-2.5), Saturated FA to Total FA (-1.9), PUFA (-1)
Higher	7	N-6 FA (2.5), MUFA (2.9), N-6 FA to Total FA (3.1), MUFA to Total FA (3.5), LA (6.4), LA to Total FA (7.1), N-6 FA to N-3 FA ratio (52.6)
Glycolysis, ketone bodies, fluid balance, inflammation
Lower	1	Creatinine (-6.7)
Higher	2	Pyruvate (3.9), Citrate (5.3)
Lipids, phospholipids, triglycerides & apolipoproteins
Lower	12	Sphingomyelins (-4.4), TotL in LDL (-2.6), PL in LDL (-2.5), Apolipoprotein B (-2.5), Total PL in Lipoprotein (-2.1), TotL in HDL (-2.1), TotL in Lipoprotein (-1.9), Phosphoglycerides (-1.9), PL in HDL (-1.9), Phosphatidylcholines (-1.6), Total Cholines (-1.5), Apolipoprotein A1 (-1.2)
Higher	3	Total TG (3.9), TG to Phosphoglycerides ratio (6), TG in VLDL (6.6)
Lipoprotein particle properties
Lower	3	Conc of LDL (-2.2), Total Conc of Lipoprotein (-0.9), Average Diameter for HDL (-0.3)
Higher	1	Average Diameter for VLDL (0.7)
Lipoprotein subclasses
Lower	49	PL in XL-HDL (-10), Free Chol in L-HDL (-8.5), TotL in XL-HDL (-8.2), CE in XL-HDL (-7.8), Conc of XL-HDL (-7.3), Chol in XL-HDL (-7.2), Conc of L-HDL (-7), CE in XS-VLDL (-6.8), Free Chol in XL-HDL (-6.7), Chol in L-HDL (-6.6), Free Chol in IDL (-6.5), Chol in XS-VLDL (-6.4), TG in L-HDL (-6.3), TotL in L-HDL (-6.3), PL in L-HDL (-6.1), CE in L-HDL (-6), Free Chol in XS-VLDL (-5.5), Chol in IDL …
Higher	29	PL in S-HDL (0.8), TotL in S-HDL (0.9), Chol in S-HDL (0.9), Conc of S-HDL (1), CE in S-HDL (1.5), TG in S-LDL (2.6), TG in S-HDL (3.2), TG in S-VLDL (3.3), CE in XL-VLDL (4.3), Chol in L-VLDL (4.6), TG in M-VLDL (4.7), Chol in XL-VLDL (5.9), Conc of L-VLDL (7.2), Free Chol in L-VLDL (7.3), TotL in L-VLDL (7.5), TG in L-VLDL (8), Free Chol in XL-VLDL (8.4), TotL in XL-VLDL (11.7), Conc of XL-VLDL…
Relative lipoprotein lipid concentrations
Lower	27	CE to TotL in XL-VLDL (-6.4), CE to TotL in M-VLDL (-5.3), Chol to TotL in XL-VLDL (-5.1), CE to TotL in L-VLDL (-4.6), Chol to TotL in M-VLDL (-4.4), CE to TotL in Chylo and XXL-VLDL (-3.7), Free Chol to TotL in M-VLDL (-3.2), Free Chol to TotL in XL-VLDL (-3), Chol to TotL in Chylo and XXL-VLDL (-2.9), Chol to TotL in L-VLDL (-2.7), Free Chol to TotL in S-VLDL (-2.4), CE to TotL in XS-VLDL (-2.…
Higher	21	PL to TotL in M-HDL (0.2), PL to TotL in IDL (0.3), PL to TotL in XS-VLDL (0.4), PL to TotL in M-LDL (0.4), CE to TotL in S-HDL (0.5), TG to TotL in L-VLDL (0.8), CE to TotL in XL-HDL (1), Chol to TotL in XL-HDL (1.1), Free Chol to TotL in XL-HDL (1.5), TG to TotL in L-LDL (2), TG to TotL in S-HDL (2.2), TG to TotL in M-LDL (2.3), TG to TotL in S-VLDL (3.4), TG to TotL in IDL (3.7), TG to TotL in…

### Sheet: white British_vegans
	Vegans vs. Regular meat eaters
Metabolite Group	Number	Metabolite (% diff)
Amino acids
Lower	5	Leucine (-13.4), Valine (-12.4), Total Conc of BCAA (Leucine + Isoleucine + Valine) (-12.3), Isoleucine (-9.8), Tyrosine (-5.8)
Higher	3	Alanine (5.4), Glutamine (6.2), Glycine (36)
Cholesterol, free cholesterol & cholesterol esters
Lower	15	Remnant Chol (Non-HDL, Non-LDL-Chol) (-13.5), CE in VLDL (-13.3), VLDL Chol (-12.5), Free Chol in VLDL (-11.4), Total Chol Minus HDL-C (-10.7), Clinical LDL Chol (-10.2), Free Chol in HDL (-10.1), Total Free Chol (-10), Total Chol (-9.1), Free Chol in LDL (-8.8), Total Esterified Chol (-8.8), LDL Chol (-8.1), CE in LDL (-7.9), HDL Chol (-5.7), CE in HDL (-4.5)
Higher	0
Fatty acids and ratios
Lower	7	N-3 FA (-37.1), N-3 FA to Total FA (-34.2), DHA (-27.8), DHA to Total FA (-24.4), Saturated FA (-14.5), Saturated FA to Total FA (-10.5), Total FA (-4.5)
Higher	8	MUFA to Total FA (2.5), PUFA to MUFA ratio (4.5), N-6 FA (6.3), PUFA to Total FA (7.1), N-6 FA to Total FA (11.3), LA (13.2), LA to Total FA (18.5), N-6 FA to N-3 FA ratio (69.2)
Glycolysis, ketone bodies, fluid balance, inflammation
Lower	1	Creatinine (-9.4)
Higher	2	Citrate (8.4), Acetate (14.4)
Lipids, phospholipids, triglycerides & apolipoproteins
Lower	17	TG in HDL (-17.3), Sphingomyelins (-10.9), PL in VLDL (-10.3), TG in LDL (-10.2), TotL in VLDL (-9.6), Total TG (-8.9), TotL in Lipoprotein (-8.8), Apolipoprotein B (-8.3), Total PL in Lipoprotein (-8.2), TotL in LDL (-8), PL in HDL (-7.5), Phosphoglycerides (-7.4), PL in LDL (-7.2), TotL in HDL (-7.1), Phosphatidylcholines (-7.1), Total Cholines (-5.9), Apolipoprotein A1 (-5.2)
Higher	0
Lipoprotein particle properties
Lower	5	Conc of VLDL (-12), Conc of LDL (-6.9), Total Conc of Lipoprotein (-4.1), Conc of HDL (-3.6), Average Diameter for HDL (-0.7)
Higher	1	Average Diameter for VLDL (0.7)
Lipoprotein subclasses
Lower	65	TG in L-HDL (-31), TG in XL-HDL (-20.6), CE in XS-VLDL (-19.5), Free Chol in L-HDL (-19.4), PL in XL-HDL (-19.3), Chol in XS-VLDL (-19.1), TG in M-HDL (-18.9), Free Chol in XS-VLDL (-18.3), Conc of XS-VLDL (-17.2), TotL in XS-VLDL (-16.9), PL in XS-VLDL (-16.1), Free Chol in IDL (-15.8), PL in L-HDL (-15.8), TotL in XL-HDL (-15.2), Conc of L-HDL (-14.9), TotL in L-HDL (-14.9), Conc of XL-HDL (-14…
Higher	0
Relative lipoprotein lipid concentrations
Lower	17	TG to TotL in L-HDL (-19), TG to TotL in M-HDL (-13.5), TG to TotL in S-HDL (-5.8), Free Chol to TotL in L-HDL (-5.3), Free Chol to TotL in M-VLDL (-5.1), CE to TotL in L-VLDL (-4.9), Chol to TotL in M-VLDL (-4.4), Free Chol to TotL in M-HDL (-3.9), CE to TotL in S-VLDL (-3.2), Free Chol to TotL in S-HDL (-3.2), CE to TotL in XS-VLDL (-3.1), Chol to TotL in S-VLDL (-2.8), Chol to TotL in XS-VLDL …
Higher	12	PL to TotL in XS-VLDL (0.9), PL to TotL in M-LDL (1.4), PL to TotL in IDL (1.5), Chol to TotL in M-HDL (1.6), Chol to TotL in S-HDL (1.9), CE to TotL in M-HDL (2.8), Chol to TotL in XL-HDL (3.6), CE to TotL in S-HDL (3.7), TG to TotL in M-VLDL (4), CE to TotL in XL-HDL (4.1), CE to TotL in L-HDL (4.7), TG to TotL in XS-VLDL (6)

### Sheet: white British_veganvegs
	Vegans vs. Vegetarians
Metabolite Group	Number	Metabolite (% diff)
Amino acids
Lower	4	Leucine (-8.2), Valine (-7.5), Total Conc of BCAA (Leucine + Isoleucine + Valine) (-7.1), Tyrosine (-4.7)
Higher	1	Glycine (13.1)
Cholesterol, free cholesterol & cholesterol esters
Lower	12	Free Chol in VLDL (-11.1), VLDL Chol (-10.9), CE in VLDL (-10.7), Remnant Chol (Non-HDL, Non-LDL-Chol) (-10), Total Chol Minus HDL-C (-7.6), Total Free Chol (-7.1), Free Chol in HDL (-6.8), Clinical LDL Chol (-6.7), Total Chol (-6.2), Total Esterified Chol (-5.9), LDL Chol (-5.6), CE in LDL (-5.6)
Higher	0
Fatty acids and ratios
Lower	2	Saturated FA (-12.3), Saturated FA to Total FA (-8.8)
Higher	8	Degree of Unsaturation (3.5), N-6 FA (3.7), LA (6.4), PUFA to Total FA (7.4), N-6 FA to Total FA (8), PUFA to MUFA ratio (8.6), LA to Total FA (10.7), N-6 FA to N-3 FA ratio (10.9)
Glycolysis, ketone bodies, fluid balance, inflammation
Lower	0
Higher	1	Acetate (13.5)
Lipids, phospholipids, triglycerides & apolipoproteins
Lower	18	TG in HDL (-16.8), Total TG (-12.3), TG in VLDL (-11.9), TotL in VLDL (-11.4), PL in VLDL (-11), TG in LDL (-9.8), TotL in Lipoprotein (-7), Sphingomyelins (-6.8), Total PL in Lipoprotein (-6.3), Apolipoprotein B (-5.9), PL in HDL (-5.7), TotL in LDL (-5.6), Phosphatidylcholines (-5.6), Phosphoglycerides (-5.5), TotL in HDL (-5.2), PL in LDL (-4.8), Total Cholines (-4.5), Apolipoprotein A1 (-4)
Higher	0
Lipoprotein particle properties
Lower	4	Conc of VLDL (-10.7), Conc of LDL (-4.8), Total Conc of Lipoprotein (-3.2), Average Diameter for HDL (-0.4)
Higher	0
Lipoprotein subclasses
Lower	62	TG in L-HDL (-26.4), TG in M-HDL (-18.8), TG in XL-HDL (-17.8), Conc of XL-VLDL (-16.8), TotL in XL-VLDL (-16.2), Free Chol in XL-VLDL (-15), CE in XS-VLDL (-13.6), Chol in XS-VLDL (-13.6), Free Chol in XS-VLDL (-13.6), CE in L-VLDL (-13.1), Conc of L-VLDL (-13), Conc of XS-VLDL (-12.9), TotL in XS-VLDL (-12.8), Chol in L-VLDL (-12.8), TotL in L-VLDL (-12.8), PL in XS-VLDL (-12.4), Free Chol in L…
Higher	0
Relative lipoprotein lipid concentrations
Lower	8	TG to TotL in L-HDL (-19.1), TG to TotL in M-HDL (-14.2), TG to TotL in XL-HDL (-10.9), TG to TotL in S-HDL (-7.9), Free Chol to TotL in M-HDL (-2.4), Free Chol to TotL in S-HDL (-1.8), Free Chol to TotL in XS-VLDL (-0.9), PL to TotL in S-HDL (-0.8)
Higher	9	PL to TotL in M-LDL (1.1), PL to TotL in IDL (1.2), Chol to TotL in M-HDL (1.8), Chol to TotL in S-HDL (1.9), Chol to TotL in XL-HDL (2.5), CE to TotL in M-HDL (2.6), CE to TotL in S-HDL (3.2), CE to TotL in L-HDL (4.4), CE to TotL in XL-VLDL (7.2)

### Sheet: British Indian_vegetarians
	Vegetarians vs. Meat eaters
Metabolite Group	Number	Metabolite (% diff)
Amino acids
Lower	2	Total Conc of BCAA (Leucine + Isoleucine + Valine) (-3.8), Valine (-3.7)
Higher	2	Glutamine (3.7), Glycine (13.1)
Cholesterol, free cholesterol & cholesterol esters
Lower	0
Higher	0
Fatty acids and ratios
Lower	6	N-3 FA (-31.5), N-3 FA to Total FA (-31.4), DHA (-26.7), DHA to Total FA (-26.6), Degree of Unsaturation (-1.9), Saturated FA to Total FA (-1.7)
Higher	5	N-6 FA (3.5), N-6 FA to Total FA (3.7), LA (6.8), LA to Total FA (7), N-6 FA to N-3 FA ratio (50)
Glycolysis, ketone bodies, fluid balance, inflammation
Lower	0
Higher	1	Citrate (4.4)
Lipids, phospholipids, triglycerides & apolipoproteins
Lower	1	Sphingomyelins (-2.9)
Higher	0
Lipoprotein particle properties
Lower	0
Higher	0
Lipoprotein subclasses
Lower	4	CE in XS-VLDL (-4.9), Chol in XS-VLDL (-4.7), Free Chol in IDL (-4.4), Free Chol in XS-VLDL (-4.2)
Higher	0
Relative lipoprotein lipid concentrations
Lower	2	Free Chol to TotL in IDL (-1.3), Free Chol to TotL in S-HDL (-0.8)
Higher	0
